# Predicting Total Knee Replacement in Knee Osteoarthritis Using a Machine-Learning–Guided Approach in patients of the Osteoarthritis Initiative (OAI)

**DOI:** 10.1101/2025.10.28.25338966

**Authors:** Francisco J. Blanco, Natividad Oreiro, Jorge Vázquez-García, Antonio Morano-Torres, Vanesa Balboa-Barreiro, Isabel Rodríguez-Valle, Sara Relaño, Nicola Veronese, María C. de Andrés, Ignacio Rego-Pérez

## Abstract

**Objective:** To develop a pragmatic model to predict total knee replacement (TKR) in knee osteoarthritis (OA) using non-imaging clinical, genetic, and lifestyle data with machine-learning (ML)–guided feature selection.

**Methods:** We analyzed 3,790 Osteoarthritis Initiative (OAI) participants. Nested ML feature selection on the training set identified 15 informative variables. Classifiers were benchmarked, then a multivariable logistic regression was fit on the full cohort. Performance was summarized by discrimination (AUC with 95% CI) and calibration (Brier score). To assess the incremental value of genetics, we refit an otherwise identical Clinical model excluding the polygenic risk score (PRS) and compared specificity at fixed sensitivities using Bonferroni-adjusted McNemar tests. A pre-specified analysis examined performance by baseline Kellgren–Lawrence (KL) grade (KL 0–1 vs KL ≥2).

**Results:** On the test set, classifier AUCs ranged 0.716–0.748, with Elastic Net and XGBoost performing best. The final logistic model fit on the full cohort achieved AUC 0.765 (95% CI 0.736–0.793) with acceptable calibration (Brier 0.097). Performance remained robust by disease stage, with higher discrimination in pre-radiographic knees (KL 0–1: AUC 0.827) and moderate discrimination in KL ≥2 (AUC 0.720); decile plots indicated broadly aligned observed vs predicted risks. PRS added modest, statistically significant gains in specificity at several fixed sensitivities without materially changing AUC.

**Conclusions:** We present a pragmatic, non-imaging, ML-informed model that predicts TKR with clinically acceptable discrimination and calibration using routinely collected data. This framework provides a practical basis for individualized risk stratification and decision support without reliance on imaging.

**What is already known on this topic:** Risk of total knee replacement (TKR) in knee osteoarthritis (OA) is multifactorial and many existing models depend on imaging markers such as Kellgren–Lawrence grade or MRI findings. Established non-imaging predictors include symptoms and function (WOMAC), age, BMI, knee alignment or prior injury. Genetic scores have been explored in OA but, to date, have shown limited standalone utility compared with routine clinical factors.

**What this study adds:** This study presents a clinic-friendly, non-imaging prediction model guided by a transparent ML pipeline—nested random-forest feature selection with in-fold preprocessing and SMOTE, repeated cross-validation, and SHAP-based interpretation—that achieves acceptable discrimination and calibration in the OAI cohort. It reinforces the relevance of routine clinical factors, identifies an inverse association between Mediterranean-diet adherence and TKR risk, and evaluates the incremental—though limited—contribution of genetic risk via a polygenic risk score (PRS), with a signal that persists in pre-radiographic knees despite few events.

**How this study might affect research, practice or policy:** The model offers a practical pathway for risk stratification where imaging is unavailable or costly, supporting shared decision-making and prioritization of follow-up. It encourages precision-medicine workflows that integrate clinical and genetic information cautiously and transparently, and it sets clear directions for future work: external validation across settings, assessment in early-stage OA populations, and refinement of genetic predictors before any policy or guideline incorporation.
