## Supplementary table 1 for "Predicting Total Knee Replacement in Knee Osteoarthritis Using a Machine-Learning–Guided Approach in patients of the Osteoarthritis Initiative (OAI)"

### Sheet: Hoja1
Supplementary Table 1. SNPs included in the PRS calculation
rsID	Chr:position	Nearest gene
rs2605100	1:219644224	LYPLAL1-AS1
rs4865462	4:1690642	SLBP
rs7787744	7:150521096	LOC105375567
rs737142	9:116929327	COL27A1
rs72979233	11:74355523	POLD3
rs7967762	12:48420214	LOC105369750
rs34616559	12:23947697	SOX5
rs4144005	15:58330094	ALDH1A2
rs4783718	16:69547741	CYB5B
rs34195470	16:69955690	WWP2
rs216200	17:2199846	SMG6
rs6060355	20:33890061	UQCC1
Chr: chromosome
