## Supplementary table 2 for "Predicting Total Knee Replacement in Knee Osteoarthritis Using a Machine-Learning–Guided Approach in patients of the Osteoarthritis Initiative (OAI)"

### Sheet: Sheet1
Supplementary Table 2. Completed TRIPOD+AI checklist for this study
Section/Topic	Item No.	Checklist Item	Included in Manuscript?	Location in Manuscript	Comments / Action Needed
Title	1	Identify the study as developing or evaluating a multivariable prediction model, target population, and outcome	✅	Title	Clear in title
Abstract	2	Abstract covers all required elements	✅	Abstract	Structured abstract complete
Background	3a	Healthcare context and rationale	✅	Introduction, first paragraphs	OA burden, rationale, references
Background	3b	Target population, intended purpose, intended users	Partial	Introduction last paragraph	The intended users are healthcare professionals managing patients with knee OA in secondary care. The model is intended to support early risk stratification and shared decision-making.
Background	3c	Health inequalities between sociodemographic groups	❌	—	No analyses of health inequalities were conducted. The study sample was restricted to Caucasian OAI participants.
Objectives	4	Specify objectives	✅	Introduction last paragraph	Clearly stated
Data	5a	Sources of data, rationale, representativeness	✅	Methods > Cohort description	OAI described
Data	5b	Dates of accrual and follow-up	Partial	Methods > Cohort description	OAI participants were enrolled 2004–2006, with follow-up to 108 months.
Participants	6a	Setting, number and location of centres	❌	—	The OAI is a multicentre cohort with four US sites (Baltimore, Columbus, Pittsburgh, Providence).
Participants	6b	Eligibility criteria	✅	Methods > Genotyping & PRS	Described (Caucasian, QC filters)
Participants	6c	Treatments received, handling	❌ Not applicable	—	Treatment exposure was not modelled as an intervention and was not a focus of prediction.
Data preparation	7	Pre-processing and quality checks; consistency across groups	Partial	Methods > ML preprocessing	All preprocessing applied uniformly; no subgroup-specific procedures.
Outcome	8a	Define outcome and time horizon	✅	Intro + Methods > Outcome	TKR yes/no, 108-month follow-up
Outcome	8b	If subjective, describe assessors	N/A	—	TKR is objective surgical endpoint
Outcome	8c	Blinding of outcome assessment	❌	—	No blinding required because TKR was objectively recorded in OAI.
Predictors	9a	Choice of initial predictors and pre-selection	✅	Methods > Feature selection	Literature + ML selection
Predictors	9b	Define predictors, how measured, blinding	Partial	Methods > Predictors, Nutritional data	Predictors from OAI; no blinding performed.
Predictors	9c	If subjective predictors, describe assessors	❌	—	Subjective predictors (WOMAC, FFQ) collected by trained OAI staff using validated instruments.
Sample size	10	Explain sample size sufficiency	Partial	Methods > Data preprocessing	Sample size determined by OAI; >10 events per predictor.
Missing data	11	Handling missing data	✅	Methods > ML preprocessing	Complete-case analysis
Analytical methods	12a	How data used (development/evaluation, partitioning)	✅	Methods > Train/test split	70/30 split
Analytical methods	12b	How predictors handled (scaling, transformation, etc.)	✅	Methods > ML preprocessing	Scaling, SMOTE
Analytical methods	12c	Model type, rationale, building, tuning, validation	✅	Methods > ML models	XGBoost, Elastic Net, CV described
Analytical methods	12d	Heterogeneity across clusters	❌	—	No heterogeneity across centres was examined.
Analytical methods	12e	Performance measures and plots	✅	Methods > Statistical analyses	AUC, sensitivity, specificity, calibration
Analytical methods	12f	Model updating/recalibration	❌	—	No model updating or recalibration was performed.
Analytical methods	12g	How predictions calculated	✅	Methods > Prediction	Predictions applied to test set
Class imbalance	13	If class imbalance methods used, describe	✅	Methods > ML preprocessing	SMOTE within folds
Fairness	14	Describe fairness approaches	❌	—	No fairness analysis was conducted. Future studies should explore subgroup performance.
Model output	15	Specify output and thresholds	✅	Methods > Statistical analyses	Probabilities; Youden index
Training vs evaluation	16	Differences between development and evaluation data	Partial	Methods > Train/test split	No material differences observed between training and test sets.
Ethical approval	17	IRB/ethics committee, consent	✅	Ethical approval section	Ethics approval and consent reported
Funding	18a	Funding source and role	✅	Funding section	Grants listed
Conflicts	18b	Conflicts of interest	✅	Competing interests	Declared
Protocol	18c	Protocol availability	❌	—	No formal study protocol was prepared.
Registration	18d	Study registration	❌	—	The study was not prospectively registered.
Data sharing	18e	Availability of data	✅	Data availability	dbGAP + on request
Code sharing	18f	Availability of analytical code	❌	—	Analysis code available from authors on request.
Patient & Public Involvement	19	Patient/public involvement	Partial	PPI section	No patients or public were involved in this research.
Participants	20a	Flow of participants, events, follow-up	✅	Results > Flow of participants	Numbers reported
Participants	20b	Characteristics overall and by subgroup, missingness	Partial	Results > Baseline	Participant characteristics in Table 1. No subgroup comparisons; missingness handled via complete-case analysis.
Participants	20c	Compare distributions in train vs test data	Partial	Results > Train/test split	No formal table; random allocation assumed balance.
Model development	21	Number of participants and outcome events per analysis	✅	Results > ML approach	Counts reported
Model specification	22	Full prediction model specification	Partial	Results > Table 2	ORs shown; full coefficients/intercept and ML objects available on request.
Model performance	23a	Performance with CIs, incl. subgroups	Partial	Results > Tables 3–4	Overall performance with CIs reported; subgroup performance not presented.
Model performance	23b	Performance heterogeneity across clusters	❌	—	No heterogeneity across centres evaluated.
Model updating	24	Results of model updating	N/A	—	Not performed
Interpretation	25	Overall interpretation incl. fairness	Partial	Discussion	Interpretation thorough but no fairness assessment; future studies needed.
Limitations	26	Discuss limitations and generalisability	✅	Discussion > Limitations	Discussed
Usability	27a	Handling poor/unavailable inputs at deployment	❌	—	No automated strategy for handling missing predictors was developed; imputation or clinician review would be required.
Usability	27b	User interaction and expertise	❌	—	The intended interface is a clinician-facing calculator requiring only standard clinical expertise.
Usability	27c	Next steps for generalisability and applicability	✅	Discussion > Future directions	Future steps include PRS refinement, application in early OA, personalised medicine.
